# The non-coding *GBA1* rs3115534 variant is associated with REM sleep behavior disorder in Nigerians

**DOI:** 10.1101/2023.11.07.23298092

**Authors:** Oluwadamilola O. Ojo, Sara Bandres-Ciga, Mary B. Makarious, Peter Wild Crea, Dena G. Hernandez, Henry Houlden, Mie Rizig, Andrew B. Singleton, Alastair J. Noyce, Mike A. Nalls, Cornelis Blauwendraat, Njideka U. Okubadejo, the Nigeria Parkinson’s Disease Research Network and the Global Parkinson’s Genetics Program (GP2)

## Abstract

**Background:** Damaging coding variants in *GBA1* are a genetic risk factor for rapid eye movement sleep behavior disorder (RBD), which is a known early feature of synucleinopathies. Recently, a population-specific non-coding variant (rs3115534) was found to be associated with PD risk and earlier disease onset in individuals of African ancestry.

**Objectives:** To investigate whether the *GBA1* rs3115534 PD risk variant is associated with RBD.

**Methods:** We studied 709 persons with PD and 776 neurologically healthy controls from Nigeria. The *GBA1* rs3115534 risk variant status was imputed from previous genotyping for all. Symptoms of RBD were assessed with the RBD screening questionnaire (RBDSQ).

**Results:** The non-coding *GBA1* rs3115534 risk variant is associated with possible RBD in individuals of Nigerian origin (Beta = 0.3640, SE = 0.103, P =4.093e-04), as well as after adjusting for PD status (Beta = 0.2542, SE = 0.108, P = 0.019) suggesting that this variant may have the same downstream consequences as *GBA1* coding variants.

**Conclusions:** We show that the non-coding *GBA1* rs3115534 risk variant is associated with increased RBD symptomatology in Nigerians with PD. Further research is required to assess association with polysomnography-defined RBD.
