## Supplemental Table I for "The non-coding *GBA1* rs3115534 variant is associated with REM sleep behavior disorder in Nigerians"

Surname	First name	Degree	Institutional affiliation	Preferred e-mail address	ORCID
Okubadejo	Njideka	MD	College of Medicine, University of Lagos, Idi Araba, Lagos State, Nigeria	nokubadejo@unilag.edu.ng	0000-0003-2975-8803
Ojo	Oluwadamilola	MD	College of Medicine, University of Lagos, Idi Araba, Lagos State, Nigeria	oluojo@unilag.edu.ng	0000-0001-6461-2653
Abiodun	Oladunni	FWACP	General Hospital, Isolo, Lagos State, Nigeria	oladunnidare@yahoo.com	0000-0001-7652-6752
Abubakar	Sani	MBBS	Ahmadu Bello University, Zaria, Kaduna State, Nigeria	saabubakar@abu.edu.ng	0000-0002-5013-0706
Achoru	Charles	MBBS	Jos University Teaching Hospital, Jos, Plateau State, Nigeria	charlesachoru82@gmail.com	0000-0003-2904-2557
Adeniji	Olaleye	MBBS	Federal Medical Center, Abeokuta, Ogun State, Nigeria	adeniji.oa@fmcabeokuta.org	0000-0002-3402-7768
Agabi	Osigwe	MBBS	College of Medicine, University of Lagos, Idi Araba, Lagos State, Nigeria	oagabi@unilag.edu.ng	0000- 0002-3084-6918
Agulanna	Uchechi	MBBS	Lagos University Teaching Hospital, Idi Araba, Lagos State, Nigeria	ucheagulanna@gmail.com	0000-0002-0145-7833
Akinyemi	Rufus	PhD	Neuroscience and Ageing Research Unit, Institute for Advanced Medical Research and Training, College of Medicine, University of Ibadan, Ibadan, Oyo State, Nigeria	roakinyemi@com.ui.edu.ng	0000-0001-5286-428X
Ali	Mohammed	MBBS	Federal Teaching Hospital Gombe, Gombe State, Nigeria	mwa@gsu.edu.ng	0000-0002-5596-9877
Ani-Osheku	Ifeyinwa	FMCP	Asokoro District Hospital, Asokoro, Abuja, Nigeria	i.ani-osheku@nileuniversity.edu.ng	0000-0002-1387-9806
Anyanwu	Roosevelt	MSc	College of Medicine, Univeristy of Lagos, Idi-Araba, Lagos, Nigeria	ranyanwu@unilag.edu.ng	0000-0002-6748-9379
Arigbodi	Ohwotemu	MBBS	Delta State University, Abraka, Delta State, Nigeria	ohwotemu@delsu.edu.ng	0000-0001-9811-410X
Bello	Abiodun	FWACP	University of Ilorin Teaching Hospital, Ilorin, Kwara State, Nigeria	abiodunhbello@gmail.com	0000-0002-2078-6739
Erameh	Cyril	MBBS	Irrua Specialist Teaching Hospital, Irrua, Edo State, Nigeria	cyrilerameh@isth.com.ng	0000-0001-7783-2495
Ezuduemoih	Daniel	MBBS	Lagos University Teaching Hospital, Idi Araba, Lagos State, Nigeria	danpasezudu@gmail.com
Farombi	Temitope	MBBS	University College Hospital, Ibadan, Oyo State, Nigeria	temitopefarombi@gmail.com	0000-0002-9109-7164
Fawale	Michael	MSc	Obafemi Awolowo University, Ile-Ife, Osun State, Nigeria	mbfawale@oauife.edu.ng	0000-0003-3205-7514
Ikwenu	Evewero	MBBS	Lagos University Teaching Hospital, Idi Araba, Lagos State, Nigeria	ikwenuerica@gmail.com	0009-0000-7190-2923
Imarhiagbe	Frank	MBCHB	University of Benin, Benin City, Edo State, Nigeria	frank.imarhiagbe@uniben.edu	0000-0002-8518-2186
Ishola	Ismaila	PhD	College of Medicine, University of Lagos, Idi Araba, Lagos State, Nigeria	iishola@unilag.edu.ng	0000-0001-9475-6754
Komolafe	Morenikeji	MBBS	Obafemi Awolowo University, Ile- Ife, Osun State, Nigeria.	morenikeji.komolafe@oauife.edu.ng	0000-0002-0592-5120
Nwani	Paul	MBBS	Nnamdi Azikiwe University Teaching Hospital, Nnewi, Anambra State, Nigeria	po.nwani@unizik.edu.ng	0000-0002-1665-2738
Nwaokorie	Franscisca	PhD	College of Medicine, University of Lagos, Idi Araba, Lagos State, Nigeria	fnwaokorie@unilag.edu.ng	0000-0003-4600-478X
Nwazor	Ernest	FMCP	Rivers State University Teaching Hospital, Port Harcourt, Rivers State, Nigeria	ernestnwazor@yahoo.com	0000-0001-7950-2449
Nyandaiti	Yakub	MBBS	University of Maiduguri Teaching Hospital, Maiduguri, Borno State, Nigeria	nyandaiti@unimaid.edu.ng	0000-0002-3922-6344
Obiabo	Yahaya	MBCHB	Federal University of Health Sciences, Otukpo, Benue State, Nigeria	obiabo.yahaya@fuhso.edu.ng	0000-0003-4563-8908
Odeniyi	Olanike	MBBS	General Hospital, Lagos Island, Lagos State, Nigeria	nikeodeniyi@lagosstate.gov.ng	0000-0002-8778-2230
Odiase	Francis	MBBS	University of Benin, Benin City, Edo State, Nigeria	francisodiase2000@hotmail.com	0000-0001-9788-6482
Ojini	Francis	MSc	University of Lagos, Lagos, Lagos State, Nigeria	fojini@unilag.edu.ng	0000-0003-4108-4995
Onwuegbuzie	Gerald	MBBS	University of Abuja, Abuja, Federal Capital Territory, Nigeria	gerald.onwuegbuzie@uniabuja.edu.ng	0000-0002-5203-1074
Osaigbovo	Godwin	MBBS	Jos University Teaching Hospital, Jos, Plateau State, Nigeria	osaigbovog@unijos.edu.ng	0000 0001 5572 0548
Osemwegie	Nosakhare	MBBS	University of Port Harcourt, Port Harcourt, Rivers State, Nigeria	nosakhare.osemwegie@uniport.edu.ng	0000-0002-8725-2256
Oshinaike	Olajumoke	FWACP	Lagos State University College of Medicine, Ikeja, Lagos State, Nigeria	olufemi.oshinaike@lasucom.edu.ng	0000-0002-6290-6866
Otubogun	Folajimi	MBCHB	Federal Medical Center, Ebute Metta, Lagos State, Nigeria	folabogun@gmail.com	0000-0001-9753-4532
Oyakhire	Shyngle	MBBS	National Hospital, Abuja, Federal Capital Territory, Nigeria	soyakhire@nationalhospital.gov.ng	0000-0002-8442-9896
Ozomma	Simon	FMCP	University of Calabar Teaching Hospital, Calabar, Cross River State, Nigeria	simonozomma@yahoo.com	0009-0001-6921-3544
Samuel	Sarah	MBBS	University of Maiduguri Teaching Hospital, Maiduguri, Borno State, Nigeria.	samuelsarah1012@gmail.com	0000-0001-6178-8282
Taiwo	Funmilola	MBCHB	University College Hospital, Ibadan, Oyo State, Nigeria	loleneuro@gmail.com	0000-0002-5797-0943
Wahab	Kolawole	MD	University of Ilorin, Ilorin, Kwara State, Nigeria	wahab.kw@unilorin.edu.ng	0000-0002-2914-1953
Zubair	Yusuf	MSc	National Hospital, Abuja, Federal Capital Territory, Nigeria	dryusufzubair@gmail.com	0000-0002-3017-7961
