## Supplemental Table 2 for "The non-coding *GBA1* rs3115534 variant is associated with REM sleep behavior disorder in Nigerians"

Country	Name	Institution	City	State/Province (USA, Canada, Australia only)	Funders and Disclosures
Argentina	Emilia M Gatto	Sanatorio de la Trinidad Mitre- INEBA	Buenos Aires		Nothing to declare
	Marcelo Kauffman	Hospital JM Ramos Mejia	Buenos Aires		Nothing to declare
Armenia	Samson Khachatryan	Somnus Neurology Clinic	Yerevan		Nothing to declare
	Zaruhi Tavadyan	Somnus Neurology Clinic	Yerevan		Nothing to declare
Australia	Claire E Shepherd	Neuroscience Research Australia	Sydney	New South Wales	The Sydney Brain Bank is located at and supported by Neuroscience Research Australia
	Julie Hunter	ANZAC Research Institute	Concord	New South Wales	Nothing to declare
	Kishore Kumar	Garvan Institute of Medical Research and Concord Repatriation General Hospital	Darlinghurst	New South Wales	Paul Ainsworth Family Foundation
	Melina Ellis	Concord Hospital	Concord	New South Wales	Nothing to declare
	Miguel E. Rentería	QIMR Berghofer Medical Research Institute	Herston	Queensland	The Australian Parkinson's Genetics Study is supported by the Shake It Up Australia Foundation and The Michael J. Fox Foundation for Parkinson's Research
	Sulev Koks	Murdoch University	Perth	Western Australia	Nothing to declare
Austria	Alexander Zimprich	Medical University Vienna Austria	Vienna		Nothing to declare
Brazil	Artur F. Schumacher-Schuh	Universidade Federal do Rio Grande do Sul / Hospital de Clínicas de Porto Alegre	Porto Alegre		Nothing to declare
	Carlos Rieder	Federal University of Health Sciences of Porto Alegre	Porto Alegre		Nothing to declare
	Paula Saffie Awad	Universidade Federal do Rio Grande do Sul	Porto Alegre		Global Parkinson's Genetics Program
	Vitor Tumas	University of São Paulo	São Paulo		Nothing to declare
	Sarah Camargos	Universidade Federal de Minas Gerais	Belo Horizonte		Nothing to declare
Canada	Edward A. Fon	Montreal Neurological Institute	Montreal	Quebec	Nothing to declare
	Oury Monchi	Institut universitaire de gériatrie de Montréal	Montreal	Quebec	CIHR, Brain Canada, Parkinson Canada
	Ted Fon	McGill University	Montreal	Quebec	Nothing to declare
Chile	Benjamin Pizarro Galleguillos	Universidad de Chile	Santiago		Nothing to declare
	Marcelo Miranda	Fundación Diagnosis	Santiago		Nothing to declare
	Maria Leonor Bustamante	Faculty of Medicine Universidad de Chile	Santiago		Nothing to declare
	Patricio Olguin	Universidad de Chile	Santiago		Nothing to declare
	Pedro Chana	CETRAM	Santiago		Nothing to declare
China	Beisha Tang	Central South University	Changsha		Nothing to declare
	Huifang Shang	West China Hospital Sichuan University	Chengdu		Nothing to declare
	Jifeng Guo	Xiangya Hospital	Changsha		Nothing to declare
	Piu Chan	Capital Medical University	Beijing		Nothing to declare
	Wei Luo	Zhejiang University	Hangzhou		Nothing to declare
Colombia	Gonzalo Arboleda	Universidad Nacional de Colombia	Bogotá		Nothing to declare
	Jorge Orozco	Fundación Valle del Lili	Santiago De Cali		Nothing to declare
	Marlene Jimenez del Rio	University of Antioquia	Medellin		Nothing to declare
Costa Rica	Alvaro Hernandez	University of Costa Rica	San Jose		Nothing to declare
Egypt	Mohamed Salama	The American University in Cairo	Cairo		The AUC/ ASRT/ DAAD
	Walaa A. Kamel	Beni-Suef University	Beni Suef		Nothing to declare
Ethiopia	Yared Z. Zewde	Addis Ababa University	Addis Ababa		Nothing to declare
France	Alexis Brice	Paris Brain Institute	Paris		Nothing to declare
	Jean-Christophe Corvol	Sorbonne Université	Paris		Nothing to declare
Germany	Ana Westenberger	University of Lübeck	Lübeck		Nothing to declare
	Anastasia Illarionova	Deutsches Zentrum für Neurodegenerative Erkrankungen	Göttingen		Nothing to declare
	Brit Mollenhauer	University Medical Center Göttingen	Göttingen		Nothing to declare
	Christine Klein	University of Lübeck	Lübeck		CK serves as a medical Advisor to Centogene on genetic testing reports in the field of movement disorders, except Parkinson's disease, and is a member of the Scientific Advisory Board of Retromer Therapeutics
	Eva-Juliane Vollstedt	University of Lübeck	Lübeck		Nothing to declare
	Franziska Hopfner	Department of Neurology, University Hospital, LMU Munich	Munich		Nothing to declare
	Günter Höglinger	Department of Neurology, University Hospital, LMU Munich	Munich		Nothing to declare
	Harutyun Madoev	University of Lübeck	Lübeck		Nothing to declare
	Joanne Trinh	University of Lübeck	Lübeck		Nothing to declare
	Johanna Junker	University of Lübeck	Lübeck		Johanna Junker is funded by the MJFF Data Community Innovators Program and received a Family Mobility Grant from the University of Luebeck
	Katja Lohmann	University of Lübeck	Lübeck		Nothing to declare
	Lara M. Lange	University of Lübeck and University Medical Center Schleswig-Holstein	Lübeck		Nothing to declare
	Manu Sharma	University of Tubingen	Tübingen		Dr. Sharma is further funded by the Michael J Fox Foundation, USA Genetic Diversity in PD Program: GAP-India Grant ID: 009411.
	Sergiu Groppa	University of Mainz	Mainz		Nothing to declare
	Thomas Gasser	University of Tübingen	Tübingen		Nothing to declare
	Zih-Hua Fang	The German Center for Neurodegenerative Diseases	Göttingen		Nothing to declare
Ghana	Albert Akpalu	University of Ghana Medical School	Accra		Nothing to declare
Greece	Georgia Xiromerisiou	University of Thessaly	Volos		Nothing to declare
	Georgios Hadjigorgiou	University of Thessaly	Volos		Nothing to declare
	Ioannis Dagklis	Aristotle University of Thessaloniki	Thessaloniki		Nothing to declare
	Ioannis Tarnanas	Ionian University	Corfu		Nothing to declare
	Leonidas Stefanis	Biomedical research Foundation of the Academy of Athens	Athens		PPMI2 (funded by MJFF), ALAMEDA (H2020 grant), funding by HFRI
	Maria Stamelou	Diagnostic and Therapeutic Centre HYGEIA Hospital	Marousi		The non-profit organisation for scientific research in Parkinson’s disease and related disorders
	Efthymios Dadiotis	University of Thessaly	Volos		Nothing to declare
Honduras	Alex Medina	Hospital San Felipe	Tegucigalpa		Nothing to declare
Hong Kong	Germaine Hiu-Fai Chan	Queen Elizabeth Hospital	Kowloon		Nothing to declare
	Nancy Ip	The Hong Kong University of Science and Technology	Kowloon		Nothing to declare
	Nelson Yuk-Fai Cheung	Queen Elizabeth Hospital	Kowloon		Nothing to declare
	Phillip Chan	The Hong Kong University of Science and Technology	Kowloon		Nothing to declare
	Xiaopu Zhou	The Hong Kong University of Science and Technology	Kowloon		Nothing to declare
India	Asha Kishore	Aster Medcity	Kochi		Michael J. Fox Foundation
	Divya KP	Sree Chitra Tirunal Institute for Medical Sciences and Technology	Thiruvananthapuram		Nothing to declare
	Pramod Pal	National Institute of Mental Health & Neurosciences	Bengaluru		Nothing to declare
	Prashanth Lingappa Kukkle	Manipal Hospital	Delhi		Nothing to declare
	Roopa Rajan	All India Institute of Medical Sciences	Delhi		Nothing to declare
	Rupam Borgohain	Nizam's Institute Of Medical Sciences	Hyderabad		Nothing to declare
Iran	Mehri Salari	Shahid Beheshti University of Medical Science	Tehran		Nothing to declare
Italy	Andrea Quattrone	Magna Græcia University of Catanzaro	Catanzaro		Nothing to declare
	Enza Maria Valente	University of Pavia	Pavia		Nothing to declare
	Lucilla Parnetti	University of Perugia	Perugia		Nothing to declare
	Micol Avenali	University of Pavia	Pavia		Nothing to declare
	Tommaso Schirinzi	University of Rome Tor Vergata	Rome		Nothing to declare
Japan	Manabu Funayama	Juntendo University	Tokyo		Nothing to declare
	Nobutaka Hattori	Juntendo University faculty of medicine	Tokyo		Nothing to declare
	Tomotaka Shiraishi	Jikei University School of Medicine	Tokyo		Nothing to declare
Kazakhstan	Altynay Karimova	Institute of Neurology and Neurorehabilitation	Almaty		Nothing to declare
	Gulnaz Kaishibayeva	Institute of Neurology and Neurorehabilitation	Almaty		Nothing to declare
Kyrgyzstan	Cholpon Shambetova	Kyrgyz State Medical Academy	Bishkek		Nothing to declare
Luxembourg	Rejko Krüger	University of Luxembourg	Luxembourg		Nothing to declare
Malaysia	Ai Huey Tan	University of Malaya	Kuala Lumpur		Nothing to declare
	Azlina Ahmad-Annuar	University of Malaya	Kuala Lumpur		Nothing to declare
	Mohamed Ibrahim Norlinah	Universiti Kebangsaan Malaysia	Selangor		Nothing to declare
	Nor Azian Abdul Murad	UKM Medical Molecular Biology Institute	Kuala Lumpur		Nothing to declare
	Shahrul Azmin	Universiti Kebangsaan Malaysia Medical Centre	Kuala Lumpur		Nothing to declare
	Shen-Yang Lim	University of Malaya	Kuala Lumpur		Nothing to declare
	Wael Mohamed	International Islamic University	Kuala Lumpur		Nothing to declare
	Yi Wen Tay	University of Malaya	Kuala Lumpur		Nothing to declare
Mexico	Daniel Martinez-Ramirez	Tecnologico de Monterrey	Monterrey		Nothing to declare
	Mayela Rodriguez-Violante	Instituto Nacional de Neurologia y Neurocirugia	Mexico City		Nothing to declare
	Paula Reyes-Pérez	Universidad Nacional Autónoma de México	Mexico City		Global Parkinson's Genetics Program
Mongolia	Bayasgalan Tserensodnom	Mongolian National University of Medical Sciences	Ulaanbaatar		Nothing to declare
Nepal	Rajeev Ojha	Tribhuvan University	Kirtipur		Nothing to declare
New Zealand	Tim J. Anderson	University of Otago	Dunedin		Heath Research Council of New Zealand; Ministry of Business Innovation and Employment (New Zealand), Neurological Foundation of New Zealand
	Toni L. Pitcher	University of Otago	Dunedin		Funding - Health Research Council of New Zealand
Nigeria	Arinola Sanyaolu	University of Lagos	Lagos		Nothing to declare
	Njideka Okubadejo	University of Lagos	Lagos		Michael J Fox Foundation; Tertiary Education Trust Fund (TETFUND) National Research Fund
	Oluwadamilola Ojo	College of Medicine of the University of Lagos	Lagos		Nothing to declare
Norway	Jan O. Aasly	Norwegian University of Science and Technology	Trondheim		Nothing to declare
	Lasse Pihlstrøm	Oslo University Hospital	Oslo		Southeastern Regional Health Authority, Norway and Michael J. Fox Foundation
	Manuela Tan	Oslo University Hospital	Oslo		Southeastern Norway Regional Health Authority Norway and Michael J. Fox Foundation
Pakistan	Shoaib Ur-Rehman	University of Science and Technology Bannu	Bannu		Nothing to declare
Peru	Mario Cornejo-Olivas	Universidad Cientifica del Sur	Lima		Michael J. Fox Foundation for Parkinson's Research and Aligning Science Across Parkinson's Initiative
Philippines	Maria Leila Doquenia	Metropolitan Medical Center	Manila		Nothing to declare
	Raymond Rosales	Metropolitan Medical Center	Manila		Nothing to declare
Puerto Rico	Angel Vinuela	University of Puerto Rico	San Juan		Nothing to declare
Russia	Elena Iakovenko	Research Center of Neurology	Moscow		Nothing to declare
Saudi Arabia	Bashayer Al Mubarak	King Faisal Specialist Hospital and Research Center	Riyadh		Nothing to declare
	Muhammad Umair	King Abdullah International Medical Research Center	Jeddah		Nothing to declare
Singapore	Eng-King Tan	National Neuroscience Institute	Singapore		Singapore National Medical Research Council (MOH-OFLCG-000207)
	Jia Nee Foo	Nanyang Technological University	Singapore		Singapore National Medical Research Council (MOH-000559)
South Africa	Ferzana Amod	University of KwaZulu-Natal	Durban		Nothing to declare
	Jonathan Carr	University of Stellenbosch	Stellenbosch		Nothing to declare
	Soraya Bardien	Stellenbosch University	Stellenbosch		National Research Foundation of South Africa[Grant Number 129249]
South Korea	Beomseok Jeon	Seoul National University Hospital	Seoul		Nothing to declare
	Yun Joong Kim	Yongin Severance Hospital	Seoul		Nothing to declare
Spain	Esther Cubo	Hospital Universitario Burgos	Burgos		Nothing to declare
	Ignacio Alvarez	University Hospital Mutua Terrassa	Barcelona		Nothing to declare
	Janet Hoenicka	Institut de Recerca Sant Joan de Deu	Barcelona		Fondo de Investigación Sanitaria, Instituto Salud Carlos III, Grant PI019/00126
	Katrin Beyer	Research Institute Germans Trias i Pujol	Barcelona		Nothing to declare
	Maria Teresa Periñan	Instituto de Biomedicina de Sevilla	Seville		Nothing to declare
	Pau Pastor	University Hospital Germans Trias i Pujol	Barcelona		Nothing to declare
Sudan	Sarah El-Sadig	Faculty of medicine university of Khartoum	Khartoum		Nothing to declare
Sweden	Kajsa Brolin	Lund University	Lund		Nothing to declare
Switzerland	Christiane Zweier	Inselspital Bern, University of Bern	Bern		Nothing to declare
	Gerd Tinkhauser	University Hospital Bern	Bern		Nothing to declare
	Paul Krack	Inselspital Bern, University of Bern	Bern		Nothing to declare
Taiwan	Chin-Hsien Lin	National Taiwan University Hospital	Taipei City		Nothing to declare
	Hsiu-Chuan Wu	Chang Gung Memorial Hospital	Taoyuan City		Nothing to declare
	Pin-Jui Kung	National Taiwan University	Taipei City		Global Parkinson's Genetics Program
	Ruey-Meei Wu	National Taiwan University Hospital	Taipei City		Minister of Science and Technology, Taiwan Government; National Taiwan University; Parkinson foundation (USA); Michael J. Fox Foundation
	Yihru Wu	Chang Gung Memorial Hospital	Taoyuan City		Nothing to declare
Tunisia	Rim Amouri	National Institute Mongi Ben Hamida of Neurology	Tunis		Nothing to declare
	Samia Ben Sassi	Mongi Ben Hmida National Institute of Neurology	Tunis		Nothing to declare
Turkey	A. Nazlı Başak	Koç University	Istanbul		Kirac Foundation and Koc Univ.
	Gencer Genc	Şişli Etfal Training and Research Hospital	Istanbul		Nothing to declare
	Özgür Öztop Çakmak	Koç University	Istanbul		Nothing to declare
	Sibel Ertan	Koç University	Istanbul		Nothing to declare
United Kingdom	Alastair Noyce	Queen Mary University of London	London		Prof. Noyce reports grants from Parkinson's UK, Barts Charity, Cure Parkinson’s, NIHR, Innovate UK, Virginia Keiley benefaction, Alchemab, Aligning Science Across Parkinson’s and Michael J Fox Foundation. Consultancy and personal fees from Astra Zeneca, AbbVie, Profile, Roche, Biogen, UCB, Bial, Charco Neurotech, uMedeor and Britannia.
	Alejandro Martínez-Carrasco	University College London	London		Global Parkinson's Genetics Program
	Anette Schrag	University College London	London		NIHR UCL/H Biomedical Research Centre
	Anthony Schapira	University College London	London		ASAP
	Camille Carroll	University of Plymouth	Plymouth		C Carroll receives salary from University of Plymouth, University Hospitals Plymouth NHS Trust and National Institute of Health Research; she has received advisory, consulting, and/or lecture fees from AbbVie, Bial, Lundbeck, Global Kinetics, Britannia and Medscape, and research funding from Parkinson's UK, Edmond J Safra Foundation, National Institute of Health Research and Cure Parkinson’s
	Claire Bale	Parkinson's UK	London		Nothing to declare
	Donald Grosset	University of Glasgow	Glasgow		Tracking Parkinson's (J-1101) is funded by Parkinson's UK
	Eleanor J. Stafford	University College London	London		Nothing to declare
	Henry Houlden	University College London	London		Nothing to declare
	Huw R Morris	University College London	London		Dr Morris is employed by UCL. In the last 12 months he reports paid consultancy from Roche and Amylyx ; lecture fees/honoraria - BMJ, Kyowa Kirin, Movement Disorders Society. Research Grants from Parkinson’s UK, Cure Parkinson’s Trust, PSP Association, CBD Solutions, Drake Foundation, Medical Research Council, Michael J Fox Foundation. Dr Morris is a co-applicant on a patent application related t…
	John Hardy	University College London	London		Nothing to declare
	Kin Ying Mok	Univeristy College London	London		Nothing to declare
	Mie Rizig	University College London	London		Nothing to declare
	Nicholas Wood	University College London	London		ASAP- CRN
	Nigel Williams	Cardiff University	Cardiff		Parkinson's UK
	Olaitan Okunoye	University College London	London		Nothing to declare
	Patrick Alfryn Lewis	Royal Veterinary College University of London	London		MJFF, UKRI (BBSRC, EPSRC), Parkinson’s UK, ASAP research network network
	Rauan Kaiyrzhanov	University College London	London		Nothing to declare
	Rimona Weil	University College London	London		Nothing to declare
	Seth Love	University of Bristol	Bristol		Medical Research Council (UK) MR/T018569/1
	Simon Stott	Cure Parkinson's	London		Employee of Cure Parkinson's
	Simona Jasaityte	University College London	London		Nothing to declare
	Sumit Dey	Queen Mary University of London	London		Nothing to declare
	Vida Obese	University College London	London		Nothing to declare
USA	Alberto Espay	University of Cincinnati	Cincinnati	Ohio	Nothing to declare
	Alyssa O'Grady	The Michael J. Fox Foundation for Parkinson's Research	New York	New York	Nothing to declare
	Andrew B Singleton	National Institute on Aging	Bethesda	Maryland	Michael J Fox Foundation for Parkinson's disease Research and Aligning Science Across Parkinson's Initiative
	Andrew K. Sobering	Augusta University / University of Georgia Medical Partnership	Augusta	Georgia	Nothing to declare
	Bernadette Siddiqi	The Michael J. Fox Foundation for Parkinson's Research	New York	New York	Nothing to declare
	Bradford Casey	The Michael J. Fox Foundation for Parkinson's Research	New York	New York	Nothing to declare
	Brian Fiske	The Michael J. Fox Foundation for Parkinson's Research	New York	New York	Nothing to declare
	Cabell Jonas	Mid-Atlantic Permanente Medical Group	Bethesda	Maryland	Nothing to declare
	Carlos Cruchaga	Washington University	St. Louis	Missouri	National Institutes of Health (R01AG044546 (CC), P01AG003991(CC, JCM), RF1AG053303 (CC), RF1AG058501 (CC), U01AG058922 (CC), RF1AG074007 (YJS)), the Chuck Zuckerberg Initiative (CZI), the Michael J. Fox Foundation (LI, CC), and the Department of Defense (LI- W81XWH2010849). The recruitment and clinical characterization of research participants at Washington University were supported by NIH P30AG0…
	Caroline B. Pantazis	National Institutes of Health	Bethesda	Maryland	Nothing to declare
	Charisse Comart	The Michael J. Fox Foundation for Parkinson's Research	New York	New York	Nothing to declare
	Claire Wegel	Indiana University	Bloomington	Indiana	Nothing to declare
	Cornelis Blauwendraat	National Institutes of Health	Bethesda	Maryland	Nothing to declare
	Dan Vitale	National Institutes of Health	Bethesda	Maryland	Nothing to declare
	Deborah Hall	Rush University	Chicago	Illinois	Nothing to declare
	Dena Hernandez	National Institutes of Health	Bethesda	Maryland	Nothing to declare
	Ejaz Shiamim	Kaiser Permanente	Oakland	California	Nothing to declare
	Ekemini Riley	Coalition for Aligning Science	Washington	Washington	Nothing to declare
	Faraz Faghri	National Institutes of Health	Bethesda	Maryland	F.F.'s participation in this research was supported in part by the Intramural Research Program of the NIH, National Institute on Aging (NIA), National Institutes of Health, Department of Health and Human Services; project number ZO1 AG000535, as well as the National Institute of Neurological Disorders and Stroke. F.F.'s participation in this project was part of a competitive contract awarded to D…
	Geidy E. Serrano	Banner Sun Health Research Institute	Sun City	Arizona	Banner Sun Health Research Institute Brain and Body Donation Program of Sun City, Arizona for the provision of human biological materials. The Brain and Body Donation Program has been supported by the National Institute of Neurological Disorders and Stroke (U24 NS072026 National Brain and Tissue Resource for Parkinson’s Disease and Related Disorders), the National Institute on Aging (P30 AG19610 …
	Hampton Leonard	National Institute on Aging/National Institutes of Health	Bethesda	Maryland	H.L.L is supported by a competitive contract awarded to Data Tecnica International LLC by the National Institutes of Health to support open science research
	Hirotaka Iwaki	Data Tecnica International	Washington	Washington	H.I is supported by a competitive contract awarded to Data Tecnica International LLC by the National Institutes of Health to support open science research
	Honglei Chen	Michigan State University	East Lansing	Michigan	NIH/DoD/Parkinson Foundation/MSU Foundation/Gibby vs. Parky Foundation - No COI to disclose
	Ignacio F. Mata	Cleveland Clinic	Cleveland	Ohio	Funding from MJFF and NIH
	Ignacio Juan Keller Sarmiento	Northwestern University	Evanston	Illinois	Nothing to declare
	Jared Williamson	Kaiser Permanente	Oakland	California	Nothing to declare
	Jonggeol Jeff Kim	National Institutes of Health	Bethesda	Maryland	Nothing to declare
	Joseph Jankovic	Baylor College of Medicine	Houston	Texas	Nothing to declare
	Joshua Shulman	Baylor College of Medicine / Texas Children's Hospital	Houston	Texas	Collection of samples and data at Baylor College of Medicine was supported by Huffington Foundation.
	Justin C. Solle	The Michael J. Fox Foundation for Parkinson's Research	New York	New York	Nothing to declare
	Kaileigh Murphy	The Michael J. Fox Foundation for Parkinson's Research	New York	New York	Nothing to declare
	Karen Nuytemans	University of Miami Miller School of Medicine	Miami	Florida	This work has been supported by the American Parkinson Disease Association and the Margaret Q. Landenberger Research Foundation.
	Karl Kieburtz	Beth Israel Deaconess Medical Center	Boston	Massachusetts	Nothing to declare
	Katerina Markopoulou	North Shore University Health System	Chicago	Illinois	Nothing to declare
	Kenneth Marek	Institute for Neurodegenerative Disorders	New Haven	Connecticut	Consultant for Michael J Fox Foundation, GE Healthcare, Roche, UCB, BIAL, Denali, Takeda, , Cerapsir, UCB, Biohaven, Neuron23, Aprinoia, Astellas, Calico, Genentech, Invicro
	Kristin S. Levine	Data Tecnica International	Washington	Washington	Nothing to declare
	Lana M. Chahine	University of Pittsburgh	Pittsburgh	Pennsylvania	Nothing to declare
	Laura Ibanez	Washington University	Saint Louis	Missouri	Nothing to declare
	Laurel Screven	National Institute on Aging	Bethesda	Maryland	Nothing to declare
	Lauren Ruffrage	University of Alabama at Birmingham	Birmingham	Alabama	Nothing to declare
	Lisa Shulman	University of Maryland	Baltimore	Maryland	Nothing to declare
	Luca Marsili	University of Cincinnati	Cincinnati	Ohio	Nothing to declare
	Maggie Kuhl	The Michael J. Fox Foundation for Parkinson's Research	New York	New York	Nothing to declare
	Marissa Dean	University of Alabama at Birmingham	Birmingham	Alabama	Dr. Dean is an investigator in studies funded by Abbvie, Inc., Hoffmann-La Roche, CHDI Foundation, Inc., Annexon, Inc., Retrophin, Inc, Neurocrine Biosciences, UniQure Biopharma B.V., Praxis Precision Medicines, Neuraly, Inc., Michael J. Fox Foundation for Parkinson’s Research, and US Army Medical Research and Material Command (grant#W81XWH-18-1-0508). In addition, Dr. Dean receives support throu…
	Mary B Makarious	National Institutes of Health	Bethesda	Maryland	Nothing to declare
	Mathew Koretsky	National Institutes of Health	Bethesda	Maryland	Nothing to declare
	Megan J. Puckelwartz	Northwestern University	Chicago	Illinois	Nothing to declare
	Miguel Inca-Martinez	Cleveland Clinic	Cleveland	Ohio	Nothing to declare
	Mike A. Nalls	National Institutes of Health	Bethesda	Maryland	M.A.N.’s participation in this project was part of a competitive contract awarded to Data Tecnica International LLC by the National Institutes of Health to support open science research. M.A.N. also currently serves as an advisor for Clover Therapeutics and Neuron23 Inc.
	Naomi Louie	The Michael J. Fox Foundation for Parkinson's Research	New York	New York	Nothing to declare
	Niccolò Emanuele Mencacci	Northwestern University	Evanston	Illinois	Nothing to declare
	Roger Albin	Universit of Michigan	Ann Arbor	Michigan	P50NS123067
	Roy Alcalay	Columbia University	New York	New York	Dr. Alcalay is funded by the Micharl J. Fox Foundation and the Parkinson’s Foundation. He received consultation fees from Avrobio, Caraway, GSK, Merck, Sanofi, Ono Therapeutics and Takeda
	Ruth Walker	James J. Peters Veterans Affairs Medical Center	New York	New York	Research funding from the Department of Veterans Affairs (CSRD Merit Award CX002342), consulted for Teladoc, Inc. and received an honorarium from New York University (NYU) Medical Center.
	Sara Bandres-Ciga	National Institutes of Health	Bethesda	Maryland	Nothing to declare
	Sohini Chowdhury	The Michael J. Fox Foundation for Parkinson's Research	New York	New York	Nothing to declare
	Sonya Dumanis	Aligning Science Across Parkinson's	Washington	Washington	Nothing to declare
	Steven Lubbe	Northwestern University	Chicago	Illinois	Nothing to declare
	Tao Xie	University of Chicago	Chicago	Illinois	Nothing to declare
	Tatiana Foroud	Indiana University School of Medicine	Indianapolis	Indiana	The Michael J. Fox Foundation for Parkinson's Research
	Thomas Beach	Sun Health Research Institution	Sun City	Arizona	Banner Sun Health Research Institute Brain and Body Donation Program of Sun City, Arizona for the provision of human biological materials. The Brain and Body Donation Program has been supported by the National Institute of Neurological Disorders and Stroke (U24NS072026 National Brain and Tissue Resource for Parkinson’s Disease and Related Disorders), the National Institute on Aging (P30 AG19610 a…
	Todd Sherer	The Michael J Fox Foundation for Parkinson's Research	New York	New York	Nothing to declare
	Yeajin Song	National Institutes of Health	Bethesda	Maryland	Nothing to declare
Vietnam	Duan Nguyen	Hue University	Huế		Nothing to declare
	Toan Nguyen	Hue University	Huế		Nothing to declare
Zambia	Masharip Atadzhanov	University of Zambia	Lusaka		Nothing to declare
